# A Systematic Review of Datasets to Research the Effect of Policy and Place on Immigrants’ Health

**DOI:** 10.1101/2022.01.30.22270115

**Authors:** Chenoa D. Allen

## Abstract

State and local immigrant policies—which regulate immigrants’ rights and access to services and material resources—shape self-rated health and health care access for Hispanic/Latino immigrants. However, due to data limitations, we know little about their impacts on non-Hispanic immigrants or on objective measures of health. To help researchers address these gaps, this systematic review creates a comprehensive resource indexing nationally-representative US datasets that can be used to measure the effects of policy and place on immigrant health. Following PRISMA guidelines, I searched ICPSR and federal data repositories for nationally-representative, population-based, longitudinal or repeated cross-sectional datasets that included health/health care access, race/ethnicity, and state or county of residence. I extracted information about race, ethnicity, migration, language, and geocodes in each dataset for each year, 2005–2021. Data searches (final search December 2021) identified 54 datasets, many of which have never been used to study the effects of policies on immigrant health. These data sources have unexploited potential to advance this literature. For example, longitudinal data sources will allow researchers to examine the effects of policies on the same individuals over time, while datasets with detailed measures of race/ethnicity and migration can be used to distinguish which immigrants are most impacted.
