## Appendix C Sample sizes by dataset for "A Systematic Review of Datasets to Research the Effect of Policy and Place on Immigrants’ Health"

### Sheet: Index
Index
Datasets maintained by the US Department of Health and Human Services
Behavioral Risk Factor Surveillance System (BRFSS)	Table1_BRFSS
Health Information National Trends Survey (HINTS)	Table1_HINTS
Medical Expenditure Panel Survey – Household Component (MEPS-HC)	Table2_MEPS
National Adult Tobacco Survey (NATS)	Table1_NATS
National Health and Nutrition Examination Survey (NHANES)	Table3_NHANES
National Health Interview Survey (NHIS)	Table1_NHIS
National Immunization Surveys (NIS)	Table1_NIS
National Intimate Partner and Sexual Violence Survey (NISVS)	n/a; sample sizes not available without restricted data approval
National Survey of Children's Health (NSCH)	Table1_NSCH
National Survey of Drug Use and Health (NSDUH)	Table3_NSDUH
National Survey of Family Growth (NSFG)	Table1_NSFG
National Vital Statistics System (NVSS): Births	Table1_Births
NVSS: Deaths (Mortality)	Table1_Deaths
NVSS: Fetal death	Table1_Fetal
NVSS: Linked birth–infant death	Table2_Linked
Population Assessment of Tobacco and Health (PATH) Study	Table2_PATH
Pregnancy Risk Assessment Monitoring System (PRAMS)	n/a; sample sizes not available without restricted data approval
Research and Development Survey (RANDS)	Table3_RANDs
Youth Risk Behavior Surveillance System (YRBSS)	Table3_YRBSS
Datasets maintained by the US Census Bureau
American Community Survey (ACS)	Table1_ACS
American Housing Survey (AHS)	Table1_AHS
Arts Basic Survey (ABS)	Table1_ABS
Current Population Survey Annual Social and Economic Supplement (CPS-ASEC)	Table1_CPS
Household Pulse Survey (HPS)	Table1_HPS
National Longitudinal Mortality Study (NLMS)	Table2_NLMS
Survey of Income and Program Participation (SIPP)	Table2_SIPP
Datasets maintained by the US Department of Labor Statistics
American Time Use Survey (ATUS)	Table1_ATUS
Consumer Expenditure Surveys (CE)	Table2_CE
National Longitudinal Survey of Youth 1979 (NLSY79)	Table4_NLSY79
National Longitudinal Survey of Youth 1979 Child / Young Adult Survey (NLSCYA)	Table4_NLSYCYA
National Longitudinal Survey of Youth 1997 (NLSY97)	Table2_NLSY
Datasets maintained by the US Department of Education
Early Childhood Longitudinal Study – 1998–1999 Kindergarten cohort (ECLS-K)	Table2_ECLSK
Early Childhood Longitudinal Study – 2011 Kindergarten cohort (ECLS–K:2011)	Table2_ECLSK2011
Early Childhood Longitudinal Study – Birth Cohort (ECLS-B)	Table4_ECLSB
High School Longitudinal Study of 2009 (HSLS:09)	Table4_HSLS09
National Household Education Surveys Program (NHES)	Table1_NHES
Datasets maintained by other federal agencies
Health and Diet Survey (HDS)	Table1_HDS
National Crime Victimization Survey (NCVS)	Table2_NCVS
Survey of Household Economics and Decision-making (SHED)	Table3_SHED
Datasets maintained by universities and other research organizations
American National Election Study (ANES)	Table4_ANES
Cooperative Election Study (CES)	Table4_CCES
Continuity and Change in Contraceptive Use Study (CCCUS)	Table4_CCCUS
General Social Survey (GSS)	Table1_GSS
Health and Retirement Study (HRS)	Table2_HRS
Health Tracking Household Survey (HTHS)	Table1_HTHS
Monitoring the Future (MTF)	Table3_MTF
National Alcohol Surveys (NAS)	Table1_NAS
National Asian American Survey (NAAS)	Table3_NAAS
National Poll on Healthy Aging (NPHA)	Table3_NPHA
National Survey of Early Care and Education (NSECE)	Table3_NSECE
National Survey of Teen Relationships and Intimate Violence (STRiV)	Table4_STRiV
Panel Study of Income Dynamics (PSID)	Table2_PSID
Survey of American Family Finances (SAFF)	Table2_SAFF
Stress in America survey	Table1_Stress
Notes
Empty cells indicate that this demographic characteristic was not included in public-use data.
Tables with sample sizes for detailed Asian, Pacific Islander, and Hispanic groups are available from the author, on request. Detailed sample sizes are available for the following datasets:
Cases with missing data on a variable are included in the total and in variables for which they have non-missing values. As a result, subgroups may not add up to the total.

### Sheet: Table 1
Table 1: Sample sizes for public-use demographic variables in the most recent year of each study: Cross-sectional studies that report race and ethnicity as separate variables
		US Department of Health and Human Services														US Census Bureau					Bureau of Labor Statistics	US Department of Education		Food and Drug Administration	Universities and other research organizations
		Behavioral Risk Factor Surveillance System (BRFSS)	Health Information National Trends Survey (HINTS)	National Adult Tobacco Survey (NATS)	National Health Interview Survey (NHIS)		National Immunization Surveys (NIS): NIS-Child and NIS-Teen				National Survey of Children's Health (NSCH)	National Survey of Family Growth (NSFG)	National Vital Statistics System: Birth	National Vital Statistics System: Death	National Vital Statistics System: Fetal death	American Community Survey (ACS)	American Housing Survey (AHS)	Arts Basic Survey (ABS)	Current Population Survey ASEC / March Supplement	Household Pulse Survey (HPS)	American Time Use Survey (ATUS)	National Household Education Surveys Program (NHES)		Health and Diet Survey (HDS)	General Social Survey (GSS)	Health Tracking Household Survey (HTHS)	National Alcohol Surveys (NAS)	Stress in America survey
	Year	2019	HINTS 5, Cycle 3 (2019)	2013–2014	2019 sample adult	2019 sample child	NIS-Child 2019: Full Sample	NIS-Child 2019: With complete provider data	NIS-Teen 2019: Full sample	NIS-Teen 2019: With complete provider data	2019	2017–2019	2019 births	2019 deaths	2019 fetal deaths ≥20 weeks gestation	2019	2019	2020	2019	Week 39: September 29 - October 11	2019	2019 Early Childhood Program Participation module	2019 Parent and Family Involvement in Education	2014	2018	2010	2008	2018
Total sample size	Total	418268	5438	75233	31997	9193	33799	16562	43503	19004	29433	11347	3747540	2861523	21478	3239553	124135	34995	180101	57064	9435	7092	16446	2480	2348	16671	6394	4550
Sample size by race	White	331887	3682	59772	24249	6139	24834	12657	33412	14945	23153	7843	2744570	2398522	13420	2501187	96999	28761	139006	46930	7580	4969	11491	1773	1548	12654	4542	1912
	Black	33202	823	6611	3592	1094	3644	1392	4350	1572	2070	2575	600281	352852	6198	303874	17114	3265	21141	4661	1242	657	1718	298	331	2027	1213	1366
	American Indian or Alaska Native	7992	29	1334	270	96					255		36381	19259	249	33216	1432	421	2808	2886	69	67	199	62	20		64	236
	Asian	9528	247	1946	1672	535					1488		252099	72078	1036	178500	6377	1874	11226		402	504	1125	50	65		101	547
	Native Hawaiian or other Pacific Islander	2834	20	310							192		12936	3851	138	5172	352	122	931		19	23	70	12	3		16	11
	Other race	12682		1639	659	579	5321	2513	5741	2487		929				115099				2587				273	146	1990	431	247
	Multiple race	9480	183	1358							2275		101273	14961	437	102515	1820	552	4989		123	632	1265		226			176
Sample size by ethnicity	Not Hispanic	375900	4166	68645	27851	7022	25860	13054	34500	15322	25907	8266	2825286	2639927	16464	2781046	106836	30449	144144	51797	8147	5578	13061	2083	1984	14852	5286	3281
	Hispanic	37410	730	5656	2356	1328	7939	3508	9003	3682	3526	3074	886467	214136	4264	458507	17299	4546	35957	5267	1288	1514	3385	360	349	1819	1090	1252
	Mexican		368	3233								1846	496716	113067	2427	282466	9730	2753	22688		759	822	1727		224		601	556
	Puerto Rican		75	645									70950	27369	369	43766	2055	374	2830		114	122	307		38		99	239
	Cuban		30	258									23668	17116	112	19721	788	185	1287		67	31	122		15		53	114
	Other Hispanic, Spanish, or Latino		257	1333	1735	814						1228	295133	56584	1356	112554	4726	1234	9152		348	539	1229		72		337	395
Sample sizes by nativity	US-born				26328	8740					28642	9557	2896095		16637	2862760	105052	30230	152717		7985	6964	15557		2045		5498	3774
	Foreign-born				4863	372					448	1783	843896		3841	376791	19084	4765	27171		1450	128	889		302		880	723
Sample sizes by citizenship	US citizen																											4165
	Non-citizen																											285
	Noncitizen: Legal permanent resident				29153	8887										3076400	115525	32734	167117		8763							274
	Noncitizen: Undocumented				1966	219										163153	8611	2261	12984		672							11
Notes		2020 data have been released. We show 2019 data here because 2020 data collection may have been impacted by the COVID-19 pandemic.			2020 data have been released. I show 2019 data here because the NCHS has cautioned researchers that 2020 data collection was impacted by the COVID-19 pandemic. The analyses and interpretations presented here were conducted by and are credited solely to the author. National Center for Health Statistics is not responsible for these analyses.								Nativity is mother's nativity. “Foreign-born” includes mothers born outside the US and mothers born in US territories and possessions. For detailed country of birth, see CDC Wonder database.		“Foreign-born” includes mothers born in US territories and possessions. For detailed country of birth, see CDC Wonder database.	ACS has very detailed data about American Indian / Alaska Native, Asian, Pacific Islander, and Hispanic backgrounds			While CPS is longitudinal, most health-related measures are limited to the Annual Social and Economic Supplement (ASEC). Because of this, the sample sizes shown here are specifically for the 2019 CPS-ASEC.					Sample sizes by race and ethnicity are approximate. They were calculated based on percentages given in 2014 Topline Report.	2020 data have been released. We show 2018 data here because 2020 data collection may have been impacted by the COVID-19 pandemic.		2013–2014 data are not yet publicly available, so sample sizes are given for 2008.
Source		Centers for Disease Control and Prevention. LLCP 2019 codebook report, Behavioral Risk Factor Surveillance System. Atlanta, GA: Centers for Disease Control and Prevention; 2020.	National Cancer Institute. HINTS 5 Cycle 3 Public Codebook.Bethesda, MD: National Cancer Institute; 2020	Centers for Disease Control and Prevention. National Adult Tobacco Survey 2013–2014 Public-Use Dataset [dataset]. Atlanta, GA: Centers for Disease Control and Prevention; 2018.	National Center for Health Statistics. National Health Interview Survey, 2019. Public-Use Data File and Documentation [dataset]. Atlanta, GA: Centers for Disease Control and Prevention; 2020.		National Center for Immunization and Respiratory Diseases. National Immunization Survey – Child: A Codebook for the 2019 Public-Use Data File. Atlanta; GA: Centers for Disease Control and Prevention; 2020.		National Center for Immunization and Respiratory Diseases. National Immunization Survey – Teen: A Codebook for the 2019 Public-Use Data File. Atlanta, GA: Centers for Disease Control and Prevention; 2020.		US Census Bureau. 2019 National Survey of Children’s Health: Topical frequencies. Washington, DC: US Census Bureau; 2020.	National Center for Health Statistics. 2017–2019 NSFG Codebooks. Atlanta, GA: Centers for Disease Control and Prevention; 2021.	National Center for Health Statistics. Natality on CDC WONDER Online Database, for years 2016-2019 available October 2020. http://wonder.cdc.gov/natality-current.html. Published 2020. Accessed October 12, 2021.	National Bureau of Economic Research. Mortality Data -- Vital Statistics NCHS’ Multiple Cause of Death Data, 2019 [dataset]. Cambridge, MA: National Bureau of Economic Research; 2021.	National Center for Health Statistics. Fetal Deaths 2004–2019, as compiled from data provided by the 57 vital statistics jurisdictions through the Vital Statistics Cooperative Program, on CDC WONDER Online Database. https://wonder.cdc.gov/fetal-deaths-expanded-current.html. Published date unknown. Accessed February 8, 2020.	Ruggles, S, Flood, S, Foster, S, et al. IPUMS USA: Version 11.0 [dataset]. Minneapolis, MN: IPUMS, 2021. (doi: 10.18128/D010.V11.0)	US Census Bureau. American Housing Survey (AHS) table creator. American Housing Survey (AHS). https://www.census.gov/programs-surveys/ahs/data/interactive/ahstablecreator.html. Published date unknown. Accessed March 27, 2021.	National Endowment for the Arts, US Census Bureau, US Bureau of Labor Statistics. Arts Basic Survey, United States, 2020: ICPSR Codebook. Ann Arbor, MI: Inter-University Consortium for Political and Social Research; 2021. (doi: 10.3886/ICPSR37972.v1)	Flood S, King M, Rodgers R, et al. Integrated Public Use Microdata Series, Current Population Survey: Version 9.0 [Dataset]. Minneapolis, MN: IPUMS; 2021. (doi: 10.18128/D030.V9.0)	US Census Bureau. Week 39 Household Pulse Survey: September 29 – October 11 Public Use Files [Dataset]. Washington, DC: US Census Bureau; 2021.	Hofferth SL, Flood SM, Sobek M, et al. American Time Use Survey Data Extract Builder: Version 2.8 [Dataset]. College Park, MD: University of Maryland and IPUMS; 2020.	Jackson M, Kaiser A, Battle D, et al. 2019 Data Products: Early Childhood Program Participation (ECPP) Stata File [Dataset]. Washington, DC: US Department of Education, National Center for Education Statistics; 2021.	Jackson M, Kaiser A, Battle D, et al. 2019 Data Products: Parent and Family Involvement in Education (PFI) Stata File [Dataset]. Washington, DC: US Department of Education, National Center for Education Statistics; 2021.	Lin C-TJ, Zhang Y, Carlton ED, et al. 2014 FDA Health and Diet Survey (HDS) Topline Report. Silver Spring, MD: Food and Drug Administraiton; 2016.	Smith TW, Davern M, Freese J, et al. GSS Data Explorer: General Social Surveys, 1972-2018 [dataset]. Chicago, IL: National Opinion Research Center (NORC); 2020.	Center for Studying Health System Change. 2010 Health Tracking Household Survey Public Use File: Codebook (Release 1). Washington, DC: Center for Studying Health System Change; 2012.	Alcohol Research Group. National Alcohol Survey 12, 2009–2010 (N12) [Dataset]. Emeryville, CA: Alcohol Research Group; 2016.	American Psychological Association. Stress in America, United States, 2007–2018 [Dataset]. Ann Arbor, MI: Inter-university Consortium for Political and Social Research [distributor]; 2019. (doi: 10.3886/ICPSR37288.v1)

### Sheet: Table2
Table 1: Sample sizes for the first and the most recent year of each study: Longitudinal studies that report race and ethnicity as separate variables
		US Department of Health and Human Services							US Census Bureau			Bureau of Labor Statistics			US Department of Education				US Department of Justice	Food and Drug Administration	Universities and other research organizations
		Medical Expenditure Panel Survey – Household Component (MEPS-HC)	National Vital Statistics System: Linked birth–infant death		Population Assessment of Tobacco and Health (PATH) Study				National Longitudinal Mortality Study (NLMS)	Survey of Income and Program Participation (SIPP)		Consumer Expenditure Surveys (CE) Interview Survey	National Longitudinal Survey of Youth 1997 (NLSY97)		Early Childhood Longitudinal Study – 1998–1999 Kindergarten cohort (ECLS-K)		Early Childhood Longitudinal Study – 2011 Kindergarten cohort (ECLS–K:2011)		National Crime Victimization Survey (NCVS)	Health and Retirement Study (HRS)	Panel Study of Income Dynamics (PSID)				Survey of American Family Finances (SAFF)
	Year	2019 Full Year (Panels 23 and 24)	2018 births	2018 infant deaths	Adult Sample Wave 1	Adult Sample Wave 5	Youth Sample Wave 1	Youth Sample Wave 5	March 2011 CPS (Cohort MM)	2018 Panel, Wave 1	2019 Panel, Wave 1	2019, all quarters	1997	2017 / 2018	Kindergarten (1998–1999)	Eighth grade (2007)	Kindergarten (2010–2011)	Fifth grade (2016)	2019	2018 (all cohorts)	Wave 1 (1968)	1997 (first wave with 1997 immigrant sample)	2017 (first wave with 2017 immigrant sample)	Wave 41 (2019)	Wave 1 (2014)	Wave 2 (2015)
Total sample size	Total	28512	3791712	21498	32320	33131	13651	12098	130061	763186	593604	11598	8984	6734	21260	9725	17653	10472	301100	17146	4802	6747	9607	9569	7845	5661
Sample size by race	White	21302	2788439	13158	23240	25530	8824	7666	96911	693617	473689	9370	5232	3866	12801	6476	11548	7710	245440	11295	3077	4059	4983	4918	5416	4036
	Black	4325	600933	6307	4975	5658	2056	1797	15580	93889	63907	1278	2388	1883	3035	990	2272	1075	31789	3789	1571	2003	3495	3551	1511	1058
	American Indian or Alaska Native	261	36484	281					1628	8735	6561	67	61	47	393	209	191	123	1993			31	49	45	49	32
	Asian	1587	252885	963					7904	42857	30569	630	160	112	1184	500	1411	879	15947			114	147	135	156	117
	Native Hawaiian or other Pacific Islander		12401	104						2387	1638	58			230	110	122	63	917				7	10	11	3
	Other race				3288	3943	2015	1911	3267				1063	774						1995	46	80	390	391	385	219
	Multiple race	1037	100570	684	26283	26545	9529	8043		21701	17240	195			605	240	1014	568	5014			119	427	436	294	184
Sample size by ethnicity	Not Hispanic	21950	2871661	16780	5536	7264	3880	3522	103446	619420	492799	10020	7061	5298	16471	7734	12484	7578	260147	14208	4694	6439	8491	8407	6344	4812
	Hispanic	6562	886210	4303					21881	143766	100805	1578	1899	1413	3559	1616	4212	2882	40953	2823	92	308	1038	1110	1501	849
	Mexican	4230	495831	2426					14011														568	605	833	457
	Puerto Rican	474	71614	402					2119														53	62	165	105
	Cuban	274	23471	90					634														110	125	76	50
	Other Hispanic, Spanish, or Latino	1584	295294	1385					1217														307	318	427	237
Sample sizes by nativity	US-born	24040	2923240	17506					108613	650078	510836		6689	5240	18380	8950			218384	14230			8513	8492	6816	5090
	Foreign-born	4379	861148	3754					16027	113108	82768		279	190	579	244			29030	2908		436	1024	1025	944	543
Sample sizes by citizenship	US citizen								115474	713216	562638				18570				236320						7347	5434
	Non-citizen								9166	49970	30966				387				11094						417	202
Notes		Sample sizes shown are for both panels in the calendar year. "Asian and Pacific Islander" are combined here. This includes 922 Asian Indian, Chinese, and Filipino individuals, and 665 "Other Asian / Native Hawaiian / Pacific Islander" respondents.							Sample sizes shown indicate the size of the cohort at the beginning of NLMS follow-up.		The 2019 panel was discontinued after Wave 1.	Sample sizes are for the Interview Survey because data about health care-related expenditures are collected in this survey.			Includes children with at least one: fall kindergarten child assessment, spring kindergarten child assessment, fall kindergarten parent interview, or spring kindergarten parent interview.	Includes children with at least one: spring eighth grade child assessment or spring eighth grade parent interview.	Includes children with at least one: fall kindergarten child assessment, fall kindergarten parent interview, or spring kindergarten parent interview.	Includes children with: child assessment in spring 5th grade AND at least one: fall kindergarten parent interview or spring parent interview	“US born” includes individuals born in territories or born abroad to US citizen parents.		Race and ethnicity are combined in 1968 data.	Race and ethnicity are combined in 1997 data. In 1997, nativity was only asked for the immigrant sample. Any foreign-born individuals who were in the sample prior to 2017 are not “counted” as foreign-born here.	Foreign-born includes individuals born in US territories.	Foreign-born includes individuals born in US territories.	Wave 2 citizenship is a restricted-use variable. Any respondents who naturalized between Wave 1 and Wave 2 would be included in this table as non-citizens. Restricted-use data would be required to identify individuals who naturalized between waves.
Source		Agency for Healthcare Research and Quality. MEPS HC-212 2019 Full Year Population Characteristics Codebook. Rockville, MD: Agency for Healthcare Research and Quality; 2021.	National Center for Health Statistics. Linked Birth / Infant Death Records for years 2017 - 2018, as compiled from data provided by the 57 vital statistics jurisdictions through the Vital Statistics Cooperative Program, available on CDC WONDER Online Database in August 2020. https://wonder.cdc.gov/lbd-current-expanded.html. Published online 2020. Accessed October 12, 2021.		National Institute on Drug Abuse, Food and Drug Administration. Population Assessment of Tobacco and Health (PATH) Study [United States] Public-Use Files (ICPSR 36498). Version V14. ICPSR Codebook for Wave 1: Adult Questionnaire Data. Ann Arbor, MI: Inter-university Consortium for Political and Social Research [distributor]; 2021. (doi: 10.3886/ICPSR36498.v16)	National Institute on Drug Abuse, Food and Drug Administration. Population Assessment of Tobacco and Health (PATH) Study [United States] Public-Use Files (ICPSR 36498). Version V14. ICPSR Codebook for Wave 5: Adult Questionnaire Data. Ann Arbor, MI: Inter-university Consortium for Political and Social Research [distributor]; 2021. (doi: 10.3886/ICPSR36498.v16)	National Institute on Drug Abuse, Food and Drug Administration. Population Assessment of Tobacco and Health (PATH) Study [United States] Public-Use Files (ICPSR 36498). Version V14. ICPSR Codebook for Wave 1: Youth / Parent Questionnaire Data with Weights. Ann Arbor, MI: Inter-university Consortium for Political and Social Research [distributor]; 2021. (doi: 10.3886/ICPSR36498.v16)	National Institute on Drug Abuse, Food and Drug Administration. Population Assessment of Tobacco and Health (PATH) Study [United States] Public-Use Files (ICPSR 36498). Version V14. ICPSR Codebook for Wave 5: Youth / Parent Questionnaire Data. Ann Arbor, MI: Inter-university Consortium for Political and Social Research [distributor]; 2021. (doi: 10.3886/ICPSR36498.v16)	US Census Bureau. National Longitudinal Mortality Study: Extract and Analysis Files, Reference Manual, Version 4.0, Mortality Follow-up 1979–2011. Washington, DC: US Census Bureau; 2014.	US Census Bureau. Survey of Income and Program Participation 2018 Panel Wave 1 [Dataset]. Washington, DC: US Census Bureau; 2020.	US Census Bureau. Survey of Income and Program Participation 2019 Panel Wave 1 [Dataset]. Washington, DC: US Census Bureau; 2021.	US Bureau of Labor Statistics. Consumer Expenditure Surveys PUMD data files, 2019 Interview [dataset]. Washington, DC: US Bureau of Labor Statistics; 2021.	Bureau of Labor Statistics. National Longitudinal Survey of Youth 1997 Cohort, 1997–2017 (Rounds 1-18) [Dataset]. Columbus, OH: Center for Human Resource Research (CHRR), The Ohio State University; 2019.		Tourangeau K, Nord C, Lê T, et al. Early Childhood Longitudinal Study, Kindergarten Class of 1998–1999 (ECLS-K): Combined User’s Manual for the ECLS-K Eight-Grade and K–8 Full Sample Data Files and Electronic Codebooks (NCES 2009–004) [Dataset]. U.S. Washington, DC: National Center for Education Statistics; 2009.		Tourangeau K, Nord C, Lê T, et al. Early Childhood Longitudinal Study, Kindergarten Class of 2010–11 (ECLS-K:2011) Kindergarten–Fifth Grade Data File and Electronic Codebook, Public Version (NCES 2019-051) [Dataset]. Washington, DC: National Center for Education Statistics; 2019.		United States. Bureau of Justice Statistics. National Crime Victimization Survey, [United States], 2019, DS3 Person Record-Type File [Dataset]. Ann Arbor, MI: Inter-university Consortium for Political and Social Research [distributor]; 2020. (doi:10.3886/ICPSR37645.v1)	RAND Center for the Study of Aging. RAND HRS Longitudinal File 2018 [Dataset]. Ann Arbor, MI: University Michigan Survey Institute for Social Research; 2021.	University of Michigan Institute for Social Research. Panel Study of Income Dynamics, Public Use Dataset [Dataset]. Ann Arbor, MI: University Michigan Institute for Social Research, Survey Research Center; 2021.				Pew Charitable Trusts. Survey of American Family Finances, [United States], 2014-2015. Ann Arbor, MI: Inter-university Consortium for Political and Social Research [distributor]; 2020. (doi:10.3886/ICPSR37629.v2)

### Sheet: Table 3
Table 3: Sample sizes for the most recent year of each study: Cross-sectional studies that report race and ethnicity as a combined variable
		US Department of Health and Human Services				Federal Reserve Board	Universities and other research organizations
		National Health and Nutrition Examination Survey (NHANES)	National Survey of Drug Use and Health (NSDUH)	Research and Development Survey (RANDS)	Youth Risk Behavior Surveillance System (YRBSS) national, state, large urban school district, and tribal surveys	Survey of Household Economics and Decisionmaking (SHED)	Monitoring the Future (MTF)	National Asian American Survey		National Poll on Healthy Aging (NPHA)	National Survey of Early Care and Education (NSECE) – Household Survey
	Year	2017–March 2020	2019	RANDS 3 (2019)	2019	2019	2019 8th, 10th, and 12th grades	2016 pre-election	2016 post-election	2019	2019
Total sample size	Total	15560	56136	2646	245673	12173	42531	4787	6448	2966	15981
Sample size by combined race and ethnicity	Hispanic	3534	10848	417	58971	1456	7520	494	1126	310	5758
	Mexican	1990
	Puerto Rican
	Cuban
	Other Hispanic	1544
	Non-Hispanic White	5271	32089	1729	114126	8525	20472	514	408	2162	6003
	Non-Hispanic Black	4098	7256	273	37038	1228	4422	235	401	315	2471
	Non-Hispanic American Indian or Alaska Native		752		4028			0	0		191
	Non-Hispanic Asian	1638	2697		14497			3208	4362		495
	Non-Hispanic Native Hawaiian or other Pacific Islander		292		3422			41	115		123
	Non-Hispanic other race	1019		227		564	10117	28	36	102	60
	Non-Hispanic multiple race		2202		13153	400				77	725
Sample sizes by nativity	US-born	12525						2188	2428		15404
	Foreign-born	3028						2599	4020		532
Sample sizes by citizenship	US citizen	8310						5180	5876
	Non-Citizen	913						284	528
	Non-citizen: Visa							25	53
	Non-citizen: Green card							217	421
	Noncitizen: “Something else”							42	54
Notes		“Foreign-born” includes those born outside the US and those born in US territories and possessions.				2020 data has more detailed racial and ethnic data than 2019 and previous years.		Public-use data reports 26 separate Asian subgroups. Respondents can choose more than one Asian subgroup.			Child-level demographics are shown.
Source		National Center for Health Statistics. NHANES 2017–March 2020 pre-pandemic: Data, documentation, codebooks. https://wwwn.cdc.gov/nchs/nhanes/continuousnhanes/default.aspx?Cycle=2017-2020. Published online 2021. Accessed October 12, 2021.	Substance Abuse and Mental Health Services Administration. Online Analysis Tool for SAMHDA Studies. Substance Abuse and Mental Health Data Archive (SAMHDA). Washington, DC: US Department of Health and Human Services; 2021.	National Center for Health Statistics. RANDS 3 [dataset]. Atlanta, GA: Centers for Disease Control and Prevention; 2020.	National Center for Health Statistics. Combined YRBS Dataset, 1991–2019 [dataset]. Atlanta, GA: Centers for Disease Control and Prevention; 2020.	Board of Governors of the Federal Reserve System. Codebook for the 2019 Survey of Household Economics and Decisionmaking. Washington, DC: Board of Governors of the Federal Reserve System; 2020.	Miech RA, Johnston LD, Bachman JG, et al. Monitoring the Future: A Continuing Study of American Youth (8th- and 10th-Grade Surveys), 2019: ICPSR Codebook. Ann Arbor, MI: Inter-university Consortium for Political and Social Research [distributor]; 2020. (doi: 10.3886/ICPSR37842.v1) Miech RA, Johnston LD, Bachman JG, et al. Monitoring the Future: A Continuing Study of American Youth (12th-Grade Sur…	Ramakrishnan SK, Lee J, Lee T, et al. National Asian American Survey (NAAS) Pre-Election Survey [United States], 2016: ICPSR Codebook for Public-Use Data [Dataset]. Ann Arbor, MI: Inter-university Consortium for Political and Social Research [distributor]; 2020.	Ramakrishnan SK, Lee J, Lee T, et al. National Asian American Survey (NAAS) Post-Election Survey [United States], 2016: ICPSR Codebook for Public-Use Data [Dataset]. Ann Arbor, MI: Inter-university Consortium for Political and Social Research [distributor]; 2020.	Malani, P, Kullgren, J, Solway, E. National Poll on Healthy Aging (NPHA), [United States], Wave 5 May 2019 codebook. Ann Arbor, MI: Inter-university Consortium for Political and Social Research [distributor]; 2021. (doi: 10.3886/E142661V2-94200)	NSECE Project Team, National Opinion Research Center (NORC). National Survey of Early Care and Education (NSECE), [United States], 2019: NSECE User’s Guide for Household Data. Ann Arbor, MI: Inter-university Consortium for Political and Social Research [distributor]; 2021. (doi.org/10.3886/ICPSR37941.v3).

### Sheet: Table 4
Table 4: Sample sizes for the first and the most recent year of each study: Longitudinal studies that report race and ethnicity as a combined variable
		Bureau of Labor Statistics				US Department of Education					Universities and other research organizations
	Dataset	National Longitudinal Survey of Youth 1979 (NLSY79)		National Longitudinal Survey of Youth 1979 Child / Young Adult Survey (NLSCYA)		Early Childhood Longitudinal Study – Birth Cohort (ECLS-B)			High School Longitudinal Study of 2009 (HSLS:09)		American National Election Study (ANES)				Cooperative Election Study (CES), previously Cooperative Congressional Election Study (CCES)	Continuity and Change in Contraceptive Use Study (CCCUS)		National Survey of Teen Relationships and Intimate Violence (STRiV)
	Year	1979	2018 / 2019	Ever in survey	2018	9 month (2001–2002)	Kindergarten 2006	Kindergarten 2007	Wave 1 (2009)	Wave 4 / Second follow-up (2016)	2020-only sample, pre-election	2020-only sample, post-election	2016–2020 panel sample, pre-election	2016–2020 panel sample, post-election	2020	Wave 1	Wave 4	Wave 1 (2013)	Wave 4 (2017)
Total sample size	Total	12686	6878	11545	4965	10700	6950	1900	23503	17335	2839	2670	5441	4783	61000	4634	1842	2645	1646
Sample size by combined race and ethnicity	Hispanic	1707	1137	2221	1041	2200	1400	350	3797	2675	283	255	479	407	5180	880	261	602	318
	Mexican	1112	766								127	116	197	171	2876			374
	Puerto Rican	308	190								32	31	46	37	1133			46
	Cuban	112	72												424			18
	Other Hispanic	175	109								114	98	225	188	5931			142
	Non-Hispanic White	6132	2885			4400	2850	900	12082	9072	2059	1949	3904	3471	44128	2908	1265	1641	1077
	Non-Hispanic Black	3078	2089	3196	1555	1700	1100	300	2450	1780	238	223	488	427	6952	478	150	239	151
	Non-Hispanic American Indian or Alaska Native	507	200						165	118	57	56	225	99	471
	Non-Hispanic Asian	120	50			1250	800	150	1952	1503	87	79	297	169	1831
	Non-Hispanic Native Hawaiian or other Pacific Islander	22	6						110	70
	Non-Hispanic other race	958	438	6128	2369										1089	368	83	87	54
	Non-Hispanic multiple race								1941	1421	91	86	280	151	1349		83	76	46
Sample sizes by nativity	US-born	11812	6397						16431	12892	2564	2415	4942	4372
	Foreign-born	873	480						1378	1067	259	239	470	391
Sample sizes by citizenship	US citizen
	Non-Citizen
Notes		For race/ethnicity, the first racial group listed by the respondent is presented.		Race is based on mother’s race in 1979 screener. Additional race variables are available at each respondent’s first young adult interview. NLSY79 includes separate race and ethnicity variables in 2002 data. The combined 1979 variable is shown here because it is available for all participants, regardless of their participation in 2002.		Includes all children with a 9 month parent interview.	Includes all children with a 2006 kindergarten parent interview.	Includes all children with a 2007 kindergarten parent interview. Includes some children who were in the kindergarten 2006 sample and are repeating kindergarten in 2007.			US-born includes individuals born in US territories. Although 2020 data collection may have been impacted by the COVID-19 pandemic, we present 2020 sample sizes here because 2020 election data are important for immigration research.				CES measures race and ethnicity separately. Public-use data reports a combined race and ethnicity variable and a separate ethnicity variable. The groups Mexican, Puerto Rican, Cuban, and other Hispanic come from the separate ethnicity variable. Some of these individuals may also be counted as "multiple race" (and not counted as "Hispanic," which came from the combined variable.) Although 2020 dat…				Researchers with access to restricted data can link to Wave 1 for Hispanic detail.
						Sample sizes rounded to the nearest 50. Because data are restricted-use, sample sizes are drawn from published tabulations, which do not separate race from ethnicity. These tables do not describe how multiracial children are included.
Source		According to NLS Investigator, “Frequencies for ‘Indian-American or Native American’ may have been overstated in 1979.” Race / ethnicity were asked again in 2002. However, I present 1979 racial identification because 2002 racial identification is missing for respondents who did not respond in 2002.		Bureau of Labor Statistics. Children of the NLSY79, 1979-2018 [Dataset]. Columbus, OH: Center for Human Resource Research (CHRR), The Ohio State University; 2021.		National Center for Education Statistics. ECLS–B 9-Month Sample and Population Sizes. Washington, DC: National Center for Education Statistics; date unknown.	National Center for Education Statistics. ECLS–B Kindergarten 2006 Sample and Population Sizes. Washington, DC: National Center for Education Statistics; date unknown.	National Center for Education Statistics. ECLS–B Kindergarten 2007 Sample and Population Sizes. Washington, DC: National Center for Education Statistics; date unknown.	National Center for Education Statistics. Online codebook: HSLS (High School Longitudinal Study of 2009). https://nces.ed.gov/OnlineCodebook/Session/Codebook/5bf5beb8-ae21-48e9-bbb3-7cec20e1f378. Published date unknown. Accessed October 2, 2021.		American National Election Studies. ANES 2020 Time Series Study Full Release [Dataset and Documentation]. Stanford, CA: Stanford University and University of Michigan; 2021.				Schaffner B, Ansolabehere S, Luks S. Cooperative Election Study Common Content, 2020 [Dataset]. V3 ed. Cambridge, MA: Harvard Dataverse; 2021. (doi:10.7910/DVN/E9N6PH).	Guttmacher Institute. 2012–2014 Continuity and Change in Contraceptive Use Study Codebook: Wave 1. New York, NY: Guttmacher Institute; date unknown.	Guttmacher Institute. 2012–2014 Continuity and Change in Contraceptive Use Study Codebook: Wave 4. New York, NY: Guttmacher Institute; date unknown	Taylor B, Mumford E, Liu W, et al. The National Survey of Teen Relationships and Intimate Violence (STRiV), [United States], 2013-2017. Ann Arbor, MI: Inter-university Consortium for Political and Social Research [distributor]; 2019. (doi:10.3886/ICPSR36499.v2).
